# Predicting elimination of evolving virus variants

**DOI:** 10.1101/2021.06.24.21259501

**Authors:** Elliott Hughes, Rachelle Binny, Shaun Hendy, Alex James

## Abstract

As the SARS-CoV-2 virus spreads around the world new variants are appearing regularly. Although some countries have achieved very swift and successful vaccination campaigns, on a global scale the vast majority of the population is unvaccinated and new variants are proving more resistant to the current set of vaccines. We present a simple model of disease spread which includes the evolution of new variants and varying vaccine effectiveness to these new strains. We show that rapid vaccine updates to target new strains are more effective than slow updates and containing spread through non-pharmaceutical interventions is vital whilst these vaccines are delivered. Finally when measuring the key model inputs, e.g. the rate at which new mutations and variants of concern emerge, is difficult we show how an observable model output, the number of new variants which have been seen, is strongly correlated with the probability the virus is eliminated.
