## Supplementary material for "Predicting elimination of evolving virus variants": Table S1

### Sheet: Sheet1
Country	Population [1]	Total Reported Infections (31 Mar 2021) [3]		Variants of Concern (% of total sequenced samples by 29 Mar 2021) [3]							Variants of Concern (% of sequenced samples 22 Mar – 4 Apr 2021) [3]							Daily vaccine doses [2] (31 Mar 2021		Predicted Uptake rate (Mar 2021) [4]
		count	% popn	B.1.1.7	B.1.351	B.1.427	B.1.429	B.1.617.1	B.1.617.2	P.1	B.1.1.7	B.1.351	B.1.427	B.1.429	B.1.617.1	B.1.617.2	P.1	count	% popn
New Zealand	4822233	2501	0.05	11	2	0	<1	<1	<1	<1	69	10	0	0	3	10	0	3881	0.08	0.76
UK	67886011	4359982	6.42	55	<1	<1	<1	<1	<1	<1	98	<1	0	<1	<1	<1	<1	556319	0.82	0.66
USA	331002651	30462210	9.2	16	<1	3	7	<1	<1	1	52	1	3	7	<1	<1	3	2828491	0.85	0.466
Germany	83783942	2843644	3.39	56	2	<1	<1	<1	0	<1	89	2	0	0	<1	<1	<1	291573	0.35	0.57
France	65273511	4705068	7.21	51	5	<1	<1	<1	0	<1	79	7	0	0	0	0	1	280899	0.41	0.402
Israel	8655535	833105	9.63	65	2	0	<1	0	0	0	99	<1	0	0	0	0	0	23867	0.28	0.6
South Africa	59308690	1548157	2.61	<1	46	0	0	0	0	0	3	61	0	0	0	0	0	8010	0.01	64%[5]
Brazil	212559417	12748747	6	2	<1	0	0	0	0	33	5	0	0	0	0	0	89	458860	0.22	89%[5]
India	1380004385	12221665	0.89	5	1	0	0	9	4	<1	13	1	0	0	28	17	<1	1710312	0.12	0.57
Italy	60461826	3584899	5.93	51	<1	<1	<1	0	<1	3	90	<1	0	0	0	<1	3	242323	0.4	0.563
Sweden	10099265	804886	7.97	65	3	0	<1	<1	<1	<1	93	4	0	0	<1	<1	<1	25698	0.25	0.618
Australia	25499884	29322	0.11	1	<1	<1	<1	<1	<1	<1	53	8	0	0	2	3	2	45014	0.18	0.522
South Korea	51269185	103639	0.2	5	<1	<1	3	<1	0	<1	3	3	<1	6	<1	0	<1	21962	0.04	0.497
Japan	126476461	474641	0.38	7	<1	<1	<1	<1	<1	<1	52	<1	0	<1	<1	<1	1	37366	0.03	0.498
Canada	37742154	988808	2.62	12	1	<1	<1	<1	<1	5	16	6	<1	<1	<1	1	48	185215	0.49	0.596
Denmark	5792202	231295	3.99	28	<1	<1	<1	<1	<1	<1	94	<1	<1	0	0	<1	<1	18811	0.32	0.68
Finland	5540720	77452	1.4	43	1	0	<1	<1	0	0	13	0	0	0	0	0	0	19148	0.35	0.577
Netherlands	17134872	1292806	7.54	47	2	<1	<1	0	<1	1	92	3	0	0	0	0	2	40082	0.24	0.611
Norway	5421241	96079	1.77	49	4	<1	<1	0	0	<1	93	4	0	0	0	0	<1	20369	0.38	0.589
Spain	46754778	3284353	7.02	34	<1	<1	0	0	0	1	84	2	<1	0	0	0	4	202152	0.43	0.556
Singapore	5850342	60+10:23381	1.03	6	5	<1	<1	1	<1	<1	26	45	0	1	9	1	1	36366	0.62	0.5

### Sheet: Sheet2
[1] World Bank Open Data (2020), url: https://data.worldbank.org;
[2] Our World In Data (2021), COVID-19 vaccinations, url: https://ourworldindata.org/covid-vaccinations; YouGov Covid-19 Behaviour Tracker Data Hub; [5] Ipsos-World Economic Forum survey, Feb 2021.
[3] GISAID data via Regeneron COVID-19 Dashboard, url: https://covid19dashboard.regeneron.com;
[4] Imperial College London, YouGov Covid-19 Behaviour Tracker Data Hub, url: https://github.com/YouGov-Data/covid-19-tracker
[5] Ipsos-World Economic Forum survey, 25-28 Feb 2021, url: https://www.ipsos.com/sites/default/files/ct/news/documents/2021-03/global-attitudes-on-a-covid-19-vaccine-march-2021-report_.pdf
